# Identifying and ranking novel independent features for cardiovascular disease prediction in people with type 2 diabetes

**DOI:** 10.1101/2023.10.23.23297398

**Authors:** K Dziopa, N Chaturvedi, F W Asselbergs, A F Schmidt

## Abstract

**Background:** CVD prediction models do not perform well in people with diabetes. We therefore aimed to identify novel predictors for six facets of CVD, (including coronary heart disease (CHD), Ischemic stroke, heart failure (HF), and atrial fibrillation (AF)) in people with T2DM.

**Methods:** Analyses were conducted using the UK biobank and were stratified on history of CVD and of T2DM: 459,142 participants without diabetes or a history of CVD, 14,610 with diabetes but without CVD, and 4,432 with diabetes and a history of CVD. Replication was performed using a 20% hold-out set, ranking features on their permuted c-statistic.

**Results:** Out of the 600+ candidate features, we identified a subset of replicated features, ranging between 32 for CHD in people with diabetes to 184 for CVD+HF+AF in people without diabetes. Classical CVD risk factors (e.g. parental or maternal history of heart disease, or blood pressure) were relatively highly ranked for people without diabetes. The top predictors in the people with diabetes without a CVD history included: cystatin C, self-reported health satisfaction, biochemical measures of ill health (e.g. plasma albumin). For people with diabetes and a history of CVD top features were: self-reported ill health, and blood cell counts measurements (e.g. red cell distribution width). We additionally identified risk factors unique to people with diabetes, consisting of information on dietary patterns, mental health and biochemistry measures. Consideration of these novel features improved risk classification, for example per 1000 people with diabetes 133 CVD and 165 HF cases appropriately received a higher risk.

**Conclusion:** Through data-driven feature selection we identified a substantial number of features relevant for prediction of cardiovascular risk in people with diabetes, the majority of which related to non-classical risk factors such as mental health, general illness markers, and kidney disease.
