## Appendix Data 2 for "Identifying and ranking novel independent features for cardiovascular disease prediction in people with type 2 diabetes"

### Sheet: CVD+AF+HF
Data field id	Description	UKB category	Summed permuted feature importance (change in c-statistic) across three groups	Mean permuted feature importance (change in c-statistic) across three groups	Mean permuted feature importance (change in c-statistic) for wo T2DM/CVD	Std after permuted feature importance (change in c-statistic) for wo T2DM/CVD	Mean permuted feature importance (change in c-statistic) for w T2DM	Std after permuted feature importance (change in c-statistic) for w T2DM	Mean permuted feature importance (change in c-statistic) for w T2DM\&CVD	Std after permuted feature importance (change in c-statistic) for w T2DM\&CVD
6157	Why stopped smoking (Illness or ill health)	100058	0.012986	0.004329	0.000538	6e-05	0.001237	0.000215	0.011211	0.003668
6146	Attendance/disability/mobility allowance (Blue badge)	100067	0.011245	0.003748	0.000439	5.5e-05	0.00302	0.001	0.007786	0.002327
30200	Neutrophill percentage	100081	0.004031	0.001344	0.000101	4e-05	0.000389	0.000152	0.003541	0.00104
30300	High light scatter reticulocyte count	100081	0.001252	0.000417	0.000278	3.9e-05	0.000194	7.6e-05	0.00078	0.001013
30070	Red blood cell (erythrocyte) distribution width	100081	0.003267	0.001089	0.000903	3.3e-05	0.000327	0.000192	0.002037	0.001087
26413	Health score	76	0.00223	0.000743	0.000458	6.9e-05	0.000694	0.00025	0.001078	0.00045
30500	Microalbumin in urine	100083	0.003222	0.001074	0.001028	7.1e-05	0.000283	0.000263	0.001911	0.001355
30610	Alkaline phosphatase	17518	9.4e-05	3.1e-05	6.1e-05	2.1e-05	2.3e-05	1.2e-05	9e-06	4.9e-05
1408	Cheese intake	100052	0.002295	0.000765	0.00018	4e-05	0.000146	3.6e-05	0.00197	0.000504
genetic_sex	Sex	basic_characteristics	0.029819	0.00994	0.00748	0.00017	0.01066	0.00141	0.011679	0.001641
6138	Qualifications (A levels/AS levels or equivalent)	100063	0.001434	0.000478	1.4e-05	1.3e-05	0.000669	0.00013	0.000752	0.000489
30880	Urate	17518	0.00151	0.000503	0.000831	0.00011	0.0002	0.000228	0.000479	0.000936
20107	Illnesses of father (Heart disease)	100034	0.003547	0.001182	0.001901	0.000133	0.000577	0.000186	0.001069	0.000963
4548	Health satisfaction	100060	0.007756	0.002585	0.001397	9.2e-05	0.006048	0.001321	0.000311	0.000637
20110	Illnesses of mother (Heart disease)	100034	0.005497	0.001832	0.001963	0.000196	0.002714	0.000578	0.000821	0.000424
1200	Sleeplessness / insomnia	100057	0.002656	0.000885	0.000249	4.9e-05	0.001367	0.000266	0.001041	0.001151
2080	Frequency of tiredness / lethargy in last 2 weeks	100060	0.003535	0.001178	0.001216	7e-05	0.00034	0.000188	0.001979	0.001156
age_defined_baseline	Age	basic_characteristics	0.156061	0.05202	0.086469	0.001262	0.040588	0.004557	0.029004	0.004052
1220	Daytime dozing / sleeping (narcolepsy)	100057	0.001949	0.00065	2.6e-05	1.9e-05	0.000161	0.000128	0.001763	0.001023
4079	Diastolic blood pressure	100011	0.007577	0.002526	3.5e-05	1.7e-05	0.00071	0.00024	0.006832	0.002462

### Sheet: CVD
Data field id	Description	UKB category	Summed permuted feature importance (change in c-statistic) across three groups	Mean permuted feature importance (change in c-statistic) across three groups	Mean permuted feature importance (change in c-statistic) for wo T2DM/CVD	Std after permuted feature importance (change in c-statistic) for wo T2DM/CVD	Mean permuted feature importance (change in c-statistic) for w T2DM	Std after permuted feature importance (change in c-statistic) for w T2DM	Mean permuted feature importance (change in c-statistic) for w T2DM\&CVD	Std after permuted feature importance (change in c-statistic) for w T2DM\&CVD
2070	Frequency of tenseness / restlessness in last 2 weeks	100060	0.000563	0.000188	2.3e-05	7e-06	0.000432	0.00019	0.000108	0.000198
6157	Why stopped smoking (Doctor's advice)	100058	0.000533	0.000178	0.000267	5.6e-05	0.000215	9.8e-05	5.1e-05	0.000155
26413	Health score	76	0.002403	0.000801	0.000665	6.8e-05	0.001282	0.000377	0.000456	0.000256
20107	Illnesses of father (Heart disease)	100034	0.00446	0.001487	0.003187	0.000184	0.000578	0.000192	0.000696	0.0006
4080	Systolic blood pressure	100011	0.008611	0.00287	0.006624	0.000169	0.001807	0.00042	0.00018	0.000216
4079	Diastolic blood pressure	100011	0.010791	0.003597	3.5e-05	2.2e-05	0.000179	7e-05	0.010578	0.002424
30760	HDL cholesterol	17518	0.003341	0.001114	0.003061	0.000122	3.9e-05	4.3e-05	0.000241	0.000922
1448	Bread type	100052	0.000112	3.7e-05	6e-06	1.3e-05	5.7e-05	8.5e-05	4.9e-05	0.000136
30500	Microalbumin in urine	100083	0.003204	0.001068	0.00071	6.6e-05	0.000526	0.000567	0.001969	0.001095
genetic_sex	Sex	basic_characteristics	0.051874	0.017291	0.024033	0.00036	0.019466	0.002635	0.008375	0.001945
2080	Frequency of tiredness / lethargy in last 2 weeks	100060	0.002975	0.000992	0.001441	0.000133	0.000463	0.000252	0.00107	0.000969
1220	Daytime dozing / sleeping (narcolepsy)	100057	0.000695	0.000232	7e-05	3.1e-05	0.000152	0.000146	0.000474	0.00067
6157	Why stopped smoking (Illness or ill health)	100058	0.005376	0.001792	0.000622	8.1e-05	0.00136	0.000434	0.003395	0.001978
20110	Illnesses of mother (Heart disease)	100034	0.006837	0.002279	0.002144	0.000222	0.001937	0.000616	0.002756	0.000851
1200	Sleeplessness / insomnia	100057	0.003841	0.00128	0.000201	4.6e-05	0.002765	0.000694	0.000876	0.000991
age_defined_baseline	Age	basic_characteristics	0.110502	0.036834	0.069037	0.001483	0.026725	0.005273	0.01474	0.002776
20111	Illnesses of siblings (Stroke)	100034	0.000218	7.3e-05	9.6e-05	3e-05	0.000119	4.3e-05	3e-06	4e-06
1408	Cheese intake	100052	0.002989	0.000996	0.000411	7.2e-05	0.001346	0.00026	0.001232	0.000372
20111	Illnesses of siblings (Heart disease)	100034	0.004344	0.001448	0.001567	0.000113	0.000112	0.000131	0.002665	0.002118
30850	Testosterone	17518	0.001037	0.000346	0.000289	4.9e-05	2e-06	9e-06	0.000745	0.000822
6138	Qualifications (A levels/AS levels or equivalent)	100063	0.003042	0.001014	8.2e-05	4.9e-05	0.001377	0.000278	0.001583	0.000871
6146	Attendance/disability/mobility allowance (Blue badge)	100067	0.005801	0.001934	0.00041	6e-05	0.003033	0.001061	0.002358	0.001522

### Sheet: CHD
Data field id	Description	UKB category	Summed permuted feature importance (change in c-statistic) across three groups	Mean permuted feature importance (change in c-statistic) across three groups	Mean permuted feature importance (change in c-statistic) for wo T2DM/CVD	Std after permuted feature importance (change in c-statistic) for wo T2DM/CVD	Mean permuted feature importance (change in c-statistic) for w T2DM	Std after permuted feature importance (change in c-statistic) for w T2DM	Mean permuted feature importance (change in c-statistic) for w T2DM\&CVD	Std after permuted feature importance (change in c-statistic) for w T2DM\&CVD
1220	Daytime dozing / sleeping (narcolepsy)	100057	0.001274	0.000425	0.000158	5.7e-05	0.000478	0.000235	0.000637	0.000663
age_defined_baseline	Age	basic_characteristics	0.099643	0.033214	0.06473	0.001508	0.017316	0.004318	0.017597	0.00314
6157	Why stopped smoking (Illness or ill health)	100058	0.005822	0.001941	0.000802	0.0001	0.000922	0.000432	0.004098	0.001596
2080	Frequency of tiredness / lethargy in last 2 weeks	100060	0.003754	0.001251	0.001813	0.000173	0.000962	0.00034	0.00098	0.000641
6146	Attendance/disability/mobility allowance (Blue badge)	100067	0.004641	0.001547	0.000365	5.4e-05	0.001755	0.001041	0.002521	0.001127
20111	Illnesses of siblings (Heart disease)	100034	0.003986	0.001329	0.00197	0.000121	5.6e-05	3e-05	0.00196	0.001659
2070	Frequency of tenseness / restlessness in last 2 weeks	100060	0.000237	7.9e-05	7e-06	2e-06	5.9e-05	5e-05	0.000171	0.000176
6138	Qualifications (A levels/AS levels or equivalent)	100063	0.00381	0.00127	0.000186	7.2e-05	0.001283	0.00022	0.002341	0.00109
genetic_sex	Sex	basic_characteristics	0.068663	0.022888	0.030887	0.000532	0.016927	0.002343	0.020849	0.002662
20110	Illnesses of mother (Heart disease)	100034	0.007817	0.002606	0.003168	0.000321	0.00094	0.000298	0.003709	0.001048
1200	Sleeplessness / insomnia	100057	0.007104	0.002368	0.000421	7.1e-05	0.005303	0.001229	0.00138	0.001051
30500	Microalbumin in urine	100083	0.005695	0.001898	0.000431	5e-05	0.001282	0.000631	0.003982	0.001733
20107	Illnesses of father (Heart disease)	100034	0.010603	0.003534	0.005119	0.000195	0.000914	0.000285	0.00457	0.001951
30760	HDL cholesterol	17518	0.005567	0.001856	0.004174	9.5e-05	0.000862	0.000361	0.000531	0.000945

### Sheet: HF
Data field id	Description	UKB category	Summed permuted feature importance (change in c-statistic) across three groups	Mean permuted feature importance (change in c-statistic) across three groups	Mean permuted feature importance (change in c-statistic) for wo T2DM/CVD	Std after permuted feature importance (change in c-statistic) for wo T2DM/CVD	Mean permuted feature importance (change in c-statistic) for w T2DM	Std after permuted feature importance (change in c-statistic) for w T2DM	Mean permuted feature importance (change in c-statistic) for w T2DM\&CVD	Std after permuted feature importance (change in c-statistic) for w T2DM\&CVD
680	Own or rent accommodation lived in	100066	0.003278	0.001093	6.2e-05	3.2e-05	0.001816	0.000539	0.001399	0.000621
age_defined_baseline	Age	basic_characteristics	0.117641	0.039214	0.068911	0.002678	0.037528	0.006198	0.011201	0.002871
30670	Urea	17518	0.001512	0.000504	0.00026	0.000104	0.00057	0.000258	0.000682	0.000847
30720	Cystatin C	17518	0.02263	0.007543	0.003409	0.000534	0.015868	0.003386	0.003353	0.001808
30140	Neutrophill count	100081	0.003212	0.001071	0.000657	0.000196	0.001523	0.000894	0.001031	0.00094
1428	Spread type	100052	0.001505	0.000502	3.9e-05	2.1e-05	0.000105	6e-05	0.001361	0.000423
30300	High light scatter reticulocyte count	100081	0.001298	0.000433	0.000168	0.000107	0.00023	0.000158	0.0009	0.000511
6142	Current employment status (Unable to work because of sickness or disability)	100064	0.000699	0.000233	0.000252	7.8e-05	0.000337	0.000328	0.00011	0.000311
1110	Length of mobile phone use	100053	0.000981	0.000327	0.000543	0.000171	0.000358	0.00017	8e-05	0.000142
4548	Health satisfaction	100060	0.001663	0.000554	0.001265	0.000255	0.000122	8.6e-05	0.000276	0.000616
30750	Glycated haemoglobin (HbA1c)	17518	0.018006	0.006002	0.001476	0.000216	0.011228	0.002473	0.005302	0.001059
6145	Illness, injury, bereavement, stress in last 2 years (Serious illness, injury or assault to yourself)	100060	0.003619	0.001206	0.000685	0.000124	0.000522	0.000366	0.002412	0.000979
30530	Sodium in urine	100083	0.004962	0.001654	3e-06	4e-06	0.003644	0.001237	0.001315	0.000768
20107	Illnesses of father (Alzheimer's disease/dementia)	100034	0.001383	0.000461	0.000158	5.3e-05	0.000704	0.000263	0.000521	0.000316
404	Duration to first press of snap-button in each round	100032	0.000386	0.000129	0.000246	0.000149	8.6e-05	6.5e-05	5.5e-05	0.000167
1190	Nap during day	100057	0.001162	0.000387	0.000291	0.000114	0.000742	0.000862	0.000129	0.000704
23128	Trunk fat mass	100009	0.007165	0.002388	0.000557	0.000228	0.006583	0.002337	2.5e-05	0.000308
30070	Red blood cell (erythrocyte) distribution width	100081	0.014339	0.00478	0.002354	0.000273	0.003493	0.001026	0.008492	0.00217
30880	Urate	17518	0.018009	0.006003	0.001803	0.000332	0.011659	0.002783	0.004547	0.001617
6146	Attendance/disability/mobility allowance (Blue badge)	100067	0.007466	0.002489	0.001892	0.000239	0.001753	0.000915	0.003821	0.001658

### Sheet: AF
Data field id	Description	UKB category	Summed permuted feature importance (change in c-statistic) across three groups	Mean permuted feature importance (change in c-statistic) across three groups	Mean permuted feature importance (change in c-statistic) for wo T2DM/CVD	Std after permuted feature importance (change in c-statistic) for wo T2DM/CVD	Mean permuted feature importance (change in c-statistic) for w T2DM	Std after permuted feature importance (change in c-statistic) for w T2DM	Mean permuted feature importance (change in c-statistic) for w T2DM\&CVD	Std after permuted feature importance (change in c-statistic) for w T2DM\&CVD
30210	Eosinophill percentage	100081	0.001118	0.000373	2.1e-05	1.2e-05	0.000682	0.000272	0.000415	0.000336
6141	How are people in household related to participant (Grandparent)	100066	9e-05	3e-05	9e-06	5e-06	1.3e-05	1.5e-05	6.9e-05	7.6e-05
1873	Number of full brothers	100034	0.001163	0.000388	4.8e-05	2.5e-05	0.001093	0.000561	2.2e-05	9.5e-05
30500	Microalbumin in urine	100083	0.002852	0.000951	0.001539	9.2e-05	2e-05	0.000243	0.001293	0.000906
30850	Testosterone	17518	0.002791	0.00093	0.001367	8.5e-05	0.001096	0.00066	0.000328	0.000359
30070	Red blood cell (erythrocyte) distribution width	100081	0.0213	0.0071	0.001359	0.000125	0.001334	0.000649	0.018608	0.002259
6157	Why stopped smoking (Health precaution)	100058	0.001235	0.000412	0.000288	6.3e-05	0.000141	0.000159	0.000805	0.000724
1498	Coffee intake	100052	0.000756	0.000252	0.000144	5.5e-05	0.000238	0.00022	0.000375	0.000382
30200	Neutrophill percentage	100081	0.0054	0.0018	0.000118	5.8e-05	0.003812	0.000897	0.001469	0.001269
30710	C-reactive protein	17518	0.000932	0.000311	2.9e-05	1.9e-05	0.000901	0.000377	2e-06	7e-06
51	Seated height	100010	0.002112	0.000704	0.001222	0.000138	0.000117	0.000644	0.000773	0.000748
23130	Trunk predicted mass	100009	0.02868	0.00956	0.024359	0.000583	0.002394	0.001669	0.001926	0.001226
49	Hip circumference	100010	0.000791	0.000264	0.000182	3.8e-05	0.000532	0.000574	7.7e-05	0.000593
20111	Illnesses of siblings (Chronic bronchitis/emphysema)	100034	0.000951	0.000317	2e-06	2e-06	0.000498	0.000371	0.000451	0.000478
30100	Mean platelet (thrombocyte) volume	100081	0.003079	0.001026	0.001316	0.000141	7.1e-05	5e-05	0.001692	0.000518
age_defined_baseline	Age	basic_characteristics	0.178184	0.059395	0.109217	0.001754	0.036644	0.004067	0.032322	0.003092
30840	Total bilirubin	17518	0.005941	0.00198	0.000785	0.000137	0.000742	0.000586	0.004414	0.002216
6142	Current employment status (Full or part-time student)	100064	0.000151	5e-05	0	0	0.000146	0.000166	5e-06	2e-05
1930	Miserableness	100060	0.000198	6.6e-05	4.6e-05	3.3e-05	0.000149	0.000107	3e-06	2e-05
6157	Why stopped smoking (Illness or ill health)	100058	0.001013	0.000338	0.00015	4.5e-05	0.000368	0.000208	0.000494	0.000499
30650	Aspartate aminotransferase	17518	0.000326	0.000109	2e-06	1e-06	8.6e-05	0.000165	0.000238	0.000217
6156	Manic/hyper symptoms (I was more active than usual)	100060	0.001065	0.000355	4.9e-05	2.1e-05	8e-06	2.3e-05	0.001008	0.000467
30140	Neutrophill count	100081	0.002748	0.000916	0.001752	0.000164	0.000217	0.000149	0.000779	0.000836
20107	Illnesses of father (Bowel cancer)	100034	0.000431	0.000144	5.7e-05	3.1e-05	0.000322	0.000228	5.2e-05	4.9e-05
4548	Health satisfaction	100060	0.000996	0.000332	0.000885	7.5e-05	7.3e-05	0.000371	3.7e-05	7.3e-05
6156	Manic/hyper symptoms (I needed less sleep than usual)	100060	0.000175	5.8e-05	0	0	0.000124	0.000131	5.1e-05	9.8e-05
6146	Attendance/disability/mobility allowance (Blue badge)	100067	0.0008	0.000267	0.000107	2.4e-05	0.000298	0.000576	0.000395	0.000671
1379	Lamb/mutton intake	100052	0.00119	0.000397	5e-06	3e-06	0.000153	9.8e-05	0.001033	0.000712
20111	Illnesses of siblings (Parkinson's disease)	100034	0.001238	0.000413	1.8e-05	1.2e-05	0.000843	0.000439	0.000376	0.00053
1160	Sleep duration	100057	6.3e-05	2.1e-05	9e-06	4e-06	3.3e-05	5.8e-05	2.1e-05	5.9e-05
30270	Mean sphered cell volume	100081	0.001317	0.000439	0.000563	6.1e-05	0.000524	0.000313	0.000231	0.000297
1329	Oily fish intake	100052	0.000777	0.000259	0.000147	3.1e-05	5e-05	0.000111	0.00058	0.000542
30720	Cystatin C	17518	0.004974	0.001658	0.000696	8.6e-05	0.003214	0.001083	0.001064	0.000642
6144	Never eat eggs, dairy, wheat, sugar (Wheat products)	100052	0.001902	0.000634	3e-06	4e-06	0.000124	0.00021	0.001775	0.000619
20111	Illnesses of siblings (Heart disease)	100034	0.000881	0.000294	0.000587	6.8e-05	5.5e-05	6.5e-05	0.000239	0.000307
6156	Manic/hyper symptoms (Not applicable)	100060	0.000862	0.000287	1e-06	1.4e-05	0.000696	0.0005	0.000164	0.000212
30600	Albumin	17518	0.010374	0.003458	0.000637	6.4e-05	0.009726	0.00214	1.1e-05	3.7e-05
30670	Urea	17518	0.00186	0.00062	0.000832	0.000113	0.000137	0.000267	0.000891	0.000534
816	Job involves heavy manual or physical work	100064	0.000127	4.2e-05	0	0	9.7e-05	0.000253	3e-05	1.9e-05
30090	Platelet crit	100081	0.002472	0.000824	0.000887	9.4e-05	0.000576	0.000359	0.00101	0.000882
30530	Sodium in urine	100083	0.003242	0.001081	0.001152	0.000124	0.001992	0.000407	9.9e-05	0.000101
6145	Illness, injury, bereavement, stress in last 2 years (Serious illness, injury or assault to yourself)	100060	0.008141	0.002714	0.001637	9.8e-05	0.000789	0.000638	0.005715	0.001538
30750	Glycated haemoglobin (HbA1c)	17518	0.000436	0.000145	0.000307	6.9e-05	3.4e-05	3.4e-05	9.6e-05	4.9e-05
30880	Urate	17518	0.015623	0.005208	0.002172	0.000189	0.003633	0.001067	0.009819	0.002041

### Sheet: Is. Stroke
Data field id	Description	UKB category	Summed permuted feature importance (change in c-statistic) across three groups	Mean permuted feature importance (change in c-statistic) across three groups	Mean permuted feature importance (change in c-statistic) for wo T2DM/CVD	Std after permuted feature importance (change in c-statistic) for wo T2DM/CVD	Mean permuted feature importance (change in c-statistic) for w T2DM	Std after permuted feature importance (change in c-statistic) for w T2DM	Mean permuted feature importance (change in c-statistic) for w T2DM\&CVD	Std after permuted feature importance (change in c-statistic) for w T2DM\&CVD
genetic_sex	Sex	basic_characteristics	0.004607	0.001536	0.001664	0.000242	0.000121	0.000102	0.002822	0.001318
398	Number of correct matches in round	100030	0.010705	0.003568	0.000251	0.000105	0.000699	0.000721	0.009755	0.002575
4548	Health satisfaction	100060	0.003189	0.001063	0.00038	0.00014	0.000109	0.000352	0.0027	0.001349
1408	Cheese intake	100052	0.001705	0.000568	3.2e-05	7.4e-05	0.001086	0.000518	0.000586	0.000584
30500	Microalbumin in urine	100083	0.005216	0.001739	0.001479	0.000264	0.000659	0.00081	0.003078	0.001609
6146	Attendance/disability/mobility allowance (Disability living allowance)	100067	0.005193	0.001731	0.000866	0.00017	0.003978	0.001189	0.00035	0.000172
4080	Systolic blood pressure	100011	0.014904	0.004968	0.006972	0.000543	0.00013	0.000459	0.007802	0.002176
30850	Testosterone	17518	0.025797	0.008599	0.00351	0.000322	0.021875	0.004335	0.000411	0.000554
26413	Health score	76	0.008231	0.002744	0.001359	0.000378	0.002234	0.001132	0.004639	0.001341
20111	Illnesses of siblings (Heart disease)	100034	0.000685	0.000228	0.000424	0.000155	0.000159	0.00076	0.000102	0.000108
6144	Never eat eggs, dairy, wheat, sugar (I eat all of the above)	100052	0.001048	0.000349	0.000596	0.000241	0.000433	0.000152	1.9e-05	1.4e-05
30830	SHBG	17518	0.005614	0.001871	0	1e-06	0.003312	0.001458	0.002302	0.001431
30720	Cystatin C	17518	0.015481	0.00516	0.003629	0.000363	0.010568	0.002869	0.001283	0.000659
6146	Attendance/disability/mobility allowance (Blue badge)	100067	0.002656	0.000885	0.000382	0.000116	5e-06	0.000484	0.002269	0.001696
30120	Lymphocyte count	100081	0.002435	0.000812	9.4e-05	2.9e-05	0.000238	0.000229	0.002103	0.001165
age_defined_baseline	Age	basic_characteristics	0.137947	0.045982	0.081982	0.002885	0.048557	0.005868	0.007408	0.001214
2000	Worry too long after embarrassment	100060	0.002601	0.000867	4.6e-05	7.2e-05	0.000387	0.000117	0.002167	0.000925
30750	Glycated haemoglobin (HbA1c)	17518	0.015959	0.00532	0.001294	0.000422	0.01131	0.002513	0.003354	0.001146
30780	LDL direct	17518	0.005911	0.00197	0.00059	0.000187	0.000635	0.00043	0.004687	0.001716
2100	Seen a psychiatrist for nerves, anxiety, tension or depression	100060	0.000535	0.000178	7e-06	1.1e-05	0.00037	0.000653	0.000158	0.000204
20111	Illnesses of siblings (Stroke)	100034	0.00454	0.001513	0.000194	9.2e-05	0.002718	0.001111	0.001629	0.000729
20110	Illnesses of mother (Chronic bronchitis/emphysema)	100034	0.00512	0.001707	0.000192	9.7e-05	0.004334	0.001756	0.000594	0.000606
1299	Salad / raw vegetable intake	100052	0.006681	0.002227	4e-06	1.1e-05	0.006442	0.001663	0.000235	0.000274
1190	Nap during day	100057	0.002561	0.000854	0.000155	0.000134	0.000193	0.000102	0.002214	0.001297
30140	Neutrophill count	100081	0.001041	0.000347	0.000394	0.000235	0.00017	0.000196	0.000477	0.000574
20107	Illnesses of father (Stroke)	100034	0.001699	0.000566	0.000594	0.000151	5e-06	1.2e-05	0.0011	0.001
6138	Qualifications (Other professional qualifications eg: nursing, teaching)	100063	0.001921	0.00064	3e-06	1e-06	0.000315	0.000272	0.001603	0.001451
30600	Albumin	17518	0.008573	0.002858	0.002748	0.000511	0.005678	0.002529	0.000147	0.000125
30300	High light scatter reticulocyte count	100081	0.004705	0.001568	2.1e-05	1.1e-05	0.004112	0.001786	0.000572	0.000583
20111	Illnesses of siblings (Prostate cancer)	100034	0.002041	0.00068	2.3e-05	7e-06	0.002	0.000874	1.9e-05	0.000654
2080	Frequency of tiredness / lethargy in last 2 weeks	100060	0.00583	0.001943	0.000709	0.000186	0.003834	0.001471	0.001287	0.000689
