## Appendix Data 3 for "Identifying and ranking novel independent features for cardiovascular disease prediction in people with type 2 diabetes"

### Sheet: CVD+AF+HF
Data field id	Description	Mean permuted feature importance (change in c-statistic)	Std for permuted feature importance (change in c-statistic)	Outcome

### Sheet: CVD
Data field id	Description	Mean permuted feature importance (change in c-statistic)	Std for permuted feature importance (change in c-statistic)	Outcome	Group
3526	Mother's age at death	0.000312	0.000488	CVD	w T2DM
1329	Oily fish intake	0.000456	0.000222	CVD	w T2DM

### Sheet: CHD
Data field id	Description	Mean permuted feature importance (change in c-statistic)	Std for permuted feature importance (change in c-statistic)	Outcome	Group
4526	Happiness	2.1e-05	1.9e-05	CHD	w T2DM
20111	Illnesses of siblings (Lung cancer)	0.000134	5.8e-05	CHD	w T2DM
3526	Mother's age at death	0.000384	0.000308	CHD	w T2DM

### Sheet: HF
Data field id	Description	Mean permuted feature importance (change in c-statistic)	Std for permuted feature importance (change in c-statistic)	Outcome	Group
6145	Illness, injury, bereavement, stress in last 2 years (Death of a spouse or partner)	0.00024	0.000281	HF	w T2DM
845	Age completed full time education	2.5e-05	7.9e-05	HF	w T2DM
England	England	0.000336	0.000157	HF	w T2DM
6142	Current employment status (Unemployed)	0.000241	0.000393	HF	w T2DM
20110	Illnesses of mother (Alzheimer's disease/dementia)	0.000715	0.000706	HF	w T2DM
6144	Never eat eggs, dairy, wheat, sugar (Wheat products)	0.002861	0.001218	HF	w T2DM
2010	Suffer from 'nerves'	0.000762	0.000359	HF	w T2DM
6140	Heating type(s) in home (Open fire without central heating)	0.000368	0.000296	HF	w T2DM
699	Length of time at current address	0.00036	0.000242	HF	w T2DM
20111	Illnesses of siblings (Prostate cancer)	0.003379	0.001379	HF	w T2DM
709	Number in household	0	3e-06	HF	w T2DM
6138	Qualifications (A levels/AS levels or equivalent)	2.5e-05	0.00039	HF	w T2DM
22036	Above moderate/vigorous/walking recommendation	0.003311	0.001284	HF	w T2DM

### Sheet: AF
Data field id	Description	Mean permuted feature importance (change in c-statistic)	Std for permuted feature importance (change in c-statistic)	Outcome	Group
6142	Current employment status (Looking after home and/or family)	0.002568	0.000591	AF	w T2DM
4559	Family relationship satisfaction	7.4e-05	7.4e-05	AF	w T2DM
24014	Close to major road	0.000373	0.000246	AF	w T2DM
400	Time to complete round	7e-06	2.3e-05	AF	w T2DM
1299	Salad / raw vegetable intake	0.000228	0.000176	AF	w T2DM
6141	How are people in household related to participant (Husband, wife or partner)	2.3e-05	7e-05	AF	w T2DM
1120	Weekly usage of mobile phone in last 3 months	0.00016	0.000265	AF	w T2DM
1309	Fresh fruit intake	0.000156	0.000194	AF	w T2DM
20110	Illnesses of mother (Diabetes)	0.000284	0.000229	AF	w T2DM
6138	Qualifications (College or University degree)	0.000433	0.000428	AF	w T2DM
1940	Irritability	0.000351	0.000369	AF	w T2DM
genetic_sex	Sex	0.001556	0.001097	AF	w T2DM
738	Average total household income before tax	0.000117	9.7e-05	AF	w T2DM
6138	Qualifications (O levels/GCSEs or equivalent)	0.000217	0.000272	AF	w T2DM
1488	Tea intake	6e-06	3e-06	AF	w T2DM
1220	Daytime dozing / sleeping (narcolepsy)	0.000888	0.000391	AF	w T2DM
30060	Mean corpuscular haemoglobin concentration	4.8e-05	0.000142	AF	w T2DM
20110	Illnesses of mother (Severe depression)	6.7e-05	0.000217	AF	w T2DM
4537	Work/job satisfaction	0.000836	0.000528	AF	w T2DM
24013	Total traffic load on major roads	0.001237	0.000116	AF	w T2DM
24010	Inverse distance to the nearest road	0.000168	0.000147	AF	w T2DM

### Sheet: Is. Stroke
Data field id	Description	Mean permuted feature importance (change in c-statistic)	Std for permuted feature importance (change in c-statistic)	Outcome	Group
6141	How are people in household related to participant (Grandchild)	0.000299	0.000425	Is. Stroke	w T2DM
6140	Heating type(s) in home (Open fire without central heating)	0.000399	0.000208	Is. Stroke	w T2DM
6138	Qualifications (O levels/GCSEs or equivalent)	0.002256	0.000691	Is. Stroke	w T2DM
6156	Manic/hyper symptoms (I needed less sleep than usual)	0.000344	0.00021	Is. Stroke	w T2DM
20110	Illnesses of mother (Severe depression)	0.001763	0.001241	Is. Stroke	w T2DM
20110	Illnesses of mother (Breast cancer)	0.00031	0.000152	Is. Stroke	w T2DM
