## Appendix Data 4 for "Identifying and ranking novel independent features for cardiovascular disease prediction in people with type 2 diabetes"

### Sheet: CVD+AF+HF
Data field id	Description	Mean permuted feature importance (change in c-statistic)	Std for permuted feature importance (change in c-statistic)	Outcome	Group
6138	Qualifications (CSEs or equivalent)	0.001487	0.00088	CVD+AF+HF	w T2DM\&CVD
1160	Sleep duration	0.001228	0.000736	CVD+AF+HF	w T2DM\&CVD
6138	Qualifications (NVQ or HND or HNC or equivalent)	1.2e-05	0.000205	CVD+AF+HF	w T2DM\&CVD
30030	Haematocrit percentage	0.004988	0.00138	CVD+AF+HF	w T2DM\&CVD
30820	Rheumatoid factor	0.00023	0.000264	CVD+AF+HF	w T2DM\&CVD
6142	Current employment status (Looking after home and/or family)	5e-06	4.6e-05	CVD+AF+HF	w T2DM\&CVD
20111	Illnesses of siblings (Severe depression)	0.001648	0.00117	CVD+AF+HF	w T2DM\&CVD
1309	Fresh fruit intake	0.001294	0.001009	CVD+AF+HF	w T2DM\&CVD
24006	Particulate matter air pollution (pm2.5); 2010	1.8e-05	1.6e-05	CVD+AF+HF	w T2DM\&CVD
709	Number in household	3.7e-05	4.2e-05	CVD+AF+HF	w T2DM\&CVD
1940	Irritability	0.000456	0.00017	CVD+AF+HF	w T2DM\&CVD
6140	Heating type(s) in home (Oil (kerosene) central heating)	1e-06	5.8e-05	CVD+AF+HF	w T2DM\&CVD
2050	Frequency of depressed mood in last 2 weeks	0.000506	0.000202	CVD+AF+HF	w T2DM\&CVD
1990	Tense / 'highly strung'	5.4e-05	0.00017	CVD+AF+HF	w T2DM\&CVD
6156	Manic/hyper symptoms (I was more creative or had more ideas than usual)	0.000394	0.000298	CVD+AF+HF	w T2DM\&CVD
1468	Cereal type	0.00036	0.000266	CVD+AF+HF	w T2DM\&CVD
1210	Snoring	0.000587	0.000885	CVD+AF+HF	w T2DM\&CVD
22039	MET minutes per week for vigorous activity	1.8e-05	4.6e-05	CVD+AF+HF	w T2DM\&CVD
4537	Work/job satisfaction	0.005176	0.00182	CVD+AF+HF	w T2DM\&CVD
1548	Variation in diet	0.000262	0.000226	CVD+AF+HF	w T2DM\&CVD
3506	Smoking compared to 10 years previous	5.8e-05	2.6e-05	CVD+AF+HF	w T2DM\&CVD
2060	Frequency of unenthusiasm / disinterest in last 2 weeks	0.000168	0.00013	CVD+AF+HF	w T2DM\&CVD
30800	Oestradiol	0.001166	0.000761	CVD+AF+HF	w T2DM\&CVD
20107	Illnesses of father (Chronic bronchitis/emphysema)	0.003467	0.001964	CVD+AF+HF	w T2DM\&CVD
24005	Particulate matter air pollution (pm10); 2010	0.000242	0.000137	CVD+AF+HF	w T2DM\&CVD
30230	Nucleated red blood cell percentage	9.8e-05	0.000165	CVD+AF+HF	w T2DM\&CVD

### Sheet: CVD
Data field id	Description	Mean permuted feature importance (change in c-statistic)	Std for permuted feature importance (change in c-statistic)	Outcome	Group
6157	Why stopped smoking (Financial reasons)	2.9e-05	0.000209	CVD	w T2DM\&CVD
95	Pulse rate	0.002034	0.000514	CVD	w T2DM\&CVD
6145	Illness, injury, bereavement, stress in last 2 years (Marital separation/divorce)	0.000842	0.000491	CVD	w T2DM\&CVD
1970	Nervous feelings	0.004055	0.001623	CVD	w T2DM\&CVD
1548	Variation in diet	0.001645	0.000756	CVD	w T2DM\&CVD
1309	Fresh fruit intake	0.003127	0.001273	CVD	w T2DM\&CVD
30740	Glucose	0.001284	0.0011	CVD	w T2DM\&CVD
6143	Transport type for commuting to job workplace (Walk)	1e-05	0.000407	CVD	w T2DM\&CVD
6145	Illness, injury, bereavement, stress in last 2 years (Serious illness, injury or assault of a close relative)	0.000479	0.000268	CVD	w T2DM\&CVD
30520	Potassium in urine	0.003375	0.001098	CVD	w T2DM\&CVD
30820	Rheumatoid factor	0.000185	0.000127	CVD	w T2DM\&CVD
1150	Usual side of head for mobile phone use	0.000154	0.000146	CVD	w T2DM\&CVD
30030	Haematocrit percentage	0.007448	0.001833	CVD	w T2DM\&CVD
6142	Current employment status (Looking after home and/or family)	0.000553	0.000375	CVD	w T2DM\&CVD
6158	Why reduced smoking (Health precaution)	0.000412	0.0002	CVD	w T2DM\&CVD
6140	Heating type(s) in home (Electric storage heaters)	0.000353	0.000254	CVD	w T2DM\&CVD
1140	Difference in mobile phone use compared to two years previously	1e-05	2.8e-05	CVD	w T2DM\&CVD
2010	Suffer from 'nerves'	0.000971	0.000815	CVD	w T2DM\&CVD
2060	Frequency of unenthusiasm / disinterest in last 2 weeks	2.4e-05	0.000128	CVD	w T2DM\&CVD
6141	How are people in household related to participant (Grandparent)	0.001167	0.000239	CVD	w T2DM\&CVD
30130	Monocyte count	5.5e-05	0.000123	CVD	w T2DM\&CVD
6140	Heating type(s) in home (Solid fuel central heating)	0.000597	0.000558	CVD	w T2DM\&CVD
Wales	Wales	0.000935	0.000258	CVD	w T2DM\&CVD
2030	Guilty feelings	0.000161	0.00011	CVD	w T2DM\&CVD
6141	How are people in household related to participant (Husband, wife or partner)	0.001615	0.000815	CVD	w T2DM\&CVD
4537	Work/job satisfaction	0.002467	0.000876	CVD	w T2DM\&CVD
1940	Irritability	0.000422	0.000188	CVD	w T2DM\&CVD
4526	Happiness	0.000299	0.000193	CVD	w T2DM\&CVD
1950	Sensitivity / hurt feelings	7.3e-05	3.6e-05	CVD	w T2DM\&CVD
6194	Age stopped smoking cigarettes (current cigar/pipe or previous cigarette smoker)	0.001603	0.000559	CVD	w T2DM\&CVD
6157	Why stopped smoking (Not applicable)	0.001167	0.000755	CVD	w T2DM\&CVD
6142	Current employment status (Doing unpaid or voluntary work)	3e-06	1e-06	CVD	w T2DM\&CVD
24006	Particulate matter air pollution (pm2.5); 2010	0.00023	0.000245	CVD	w T2DM\&CVD
23123	Arm fat percentage (left)	0.001476	0.000864	CVD	w T2DM\&CVD
6138	Qualifications (CSEs or equivalent)	0.002112	0.001061	CVD	w T2DM\&CVD

### Sheet: CHD
Data field id	Description	Mean permuted feature importance (change in c-statistic)	Std for permuted feature importance (change in c-statistic)	Outcome	Group
6145	Illness, injury, bereavement, stress in last 2 years (Marital separation/divorce)	0.000497	0.000253	CHD	w T2DM\&CVD
30200	Neutrophill percentage	6e-06	6e-06	CHD	w T2DM\&CVD
6140	Heating type(s) in home (Solid fuel central heating)	9.4e-05	0.00011	CHD	w T2DM\&CVD
1548	Variation in diet	0.002001	0.000769	CHD	w T2DM\&CVD
30270	Mean sphered cell volume	0.001884	0.001174	CHD	w T2DM\&CVD
6140	Heating type(s) in home (Electric storage heaters)	0.000361	0.000318	CHD	w T2DM\&CVD
30740	Glucose	0.001704	0.001072	CHD	w T2DM\&CVD
6158	Why reduced smoking (Health precaution)	0.00019	0.000163	CHD	w T2DM\&CVD
20107	Illnesses of father (Chronic bronchitis/emphysema)	0.004529	0.001635	CHD	w T2DM\&CVD
20111	Illnesses of siblings (Severe depression)	0.000406	0.000454	CHD	w T2DM\&CVD
30820	Rheumatoid factor	0.000995	0.000503	CHD	w T2DM\&CVD
95	Pulse rate	0.003692	0.00106	CHD	w T2DM\&CVD
6158	Why reduced smoking (Not applicable)	1.9e-05	2.8e-05	CHD	w T2DM\&CVD
4559	Family relationship satisfaction	0.001917	0.000874	CHD	w T2DM\&CVD
6141	How are people in household related to participant (Husband, wife or partner)	0.001617	0.000624	CHD	w T2DM\&CVD
6157	Why stopped smoking (Not applicable)	0.000628	0.000642	CHD	w T2DM\&CVD
6144	Never eat eggs, dairy, wheat, sugar (Wheat products)	0.000475	0.000197	CHD	w T2DM\&CVD
1518	Hot drink temperature	0.000333	0.000294	CHD	w T2DM\&CVD
30800	Oestradiol	7.5e-05	0.000103	CHD	w T2DM\&CVD
1150	Usual side of head for mobile phone use	4.6e-05	3e-05	CHD	w T2DM\&CVD
3506	Smoking compared to 10 years previous	0.000211	0.000195	CHD	w T2DM\&CVD
6142	Current employment status (Doing unpaid or voluntary work)	0.000246	0.000154	CHD	w T2DM\&CVD
1970	Nervous feelings	0.002508	0.001179	CHD	w T2DM\&CVD
1428	Spread type	0.001193	0.000523	CHD	w T2DM\&CVD
4537	Work/job satisfaction	0.001331	0.000526	CHD	w T2DM\&CVD
30710	C-reactive protein	9e-05	5.4e-05	CHD	w T2DM\&CVD
1940	Irritability	0.000708	0.000214	CHD	w T2DM\&CVD
1309	Fresh fruit intake	0.004041	0.001275	CHD	w T2DM\&CVD
30030	Haematocrit percentage	0.006538	0.001825	CHD	w T2DM\&CVD
6194	Age stopped smoking cigarettes (current cigar/pipe or previous cigarette smoker)	0.000515	0.000218	CHD	w T2DM\&CVD

### Sheet: HF
Data field id	Description	Mean permuted feature importance (change in c-statistic)	Std for permuted feature importance (change in c-statistic)	Outcome	Group
1548	Variation in diet	0.000477	0.00042	HF	w T2DM\&CVD
4609	Longest period of depression	0.000268	0.00037	HF	w T2DM\&CVD
1970	Nervous feelings	0.000776	0.000675	HF	w T2DM\&CVD
30740	Glucose	0.00055	0.000346	HF	w T2DM\&CVD
6158	Why reduced smoking (Health precaution)	0.001719	0.000827	HF	w T2DM\&CVD
6142	Current employment status (Looking after home and/or family)	0.000112	0.000104	HF	w T2DM\&CVD
6141	How are people in household related to participant (Grandchild)	4.5e-05	0.000136	HF	w T2DM\&CVD
1960	Fed-up feelings	0.000414	0.000273	HF	w T2DM\&CVD
1339	Non-oily fish intake	0.000413	0.00038	HF	w T2DM\&CVD
6142	Current employment status (Full or part-time student)	0.000823	0.000493	HF	w T2DM\&CVD
6194	Age stopped smoking cigarettes (current cigar/pipe or previous cigarette smoker)	8.4e-05	0.00011	HF	w T2DM\&CVD
2040	Risk taking	0.000186	0.000271	HF	w T2DM\&CVD
20107	Illnesses of father (Stroke)	0.001316	0.000776	HF	w T2DM\&CVD
20111	Illnesses of siblings (Severe depression)	0.003823	0.001413	HF	w T2DM\&CVD
30620	Alanine aminotransferase	0.001259	0.000768	HF	w T2DM\&CVD
1359	Poultry intake	8e-06	1.3e-05	HF	w T2DM\&CVD
30160	Basophill count	0.000805	0.000219	HF	w T2DM\&CVD
6157	Why stopped smoking (Not applicable)	0.000134	0.000159	HF	w T2DM\&CVD
2090	Seen doctor (GP) for nerves, anxiety, tension or depression	0.000623	0.000482	HF	w T2DM\&CVD
1418	Milk type used	0.000176	0.000178	HF	w T2DM\&CVD
24005	Particulate matter air pollution (pm10); 2010	0.000104	0.000133	HF	w T2DM\&CVD
20110	Illnesses of mother (Lung cancer)	0.000217	0.000124	HF	w T2DM\&CVD
6138	Qualifications (Other professional qualifications eg: nursing, teaching)	0.000168	0.000124	HF	w T2DM\&CVD
24010	Inverse distance to the nearest road	0.000108	6.1e-05	HF	w T2DM\&CVD
6141	How are people in household related to participant (Grandparent)	1.3e-05	0.000187	HF	w T2DM\&CVD
30860	Total protein	0.000832	0.00028	HF	w T2DM\&CVD
26414	Education score	0.000607	0.00061	HF	w T2DM\&CVD
1920	Mood swings	0.000219	0.000203	HF	w T2DM\&CVD
1468	Cereal type	0.000228	0.000106	HF	w T2DM\&CVD
6145	Illness, injury, bereavement, stress in last 2 years (Serious illness, injury or assault of a close relative)	0.000273	0.000369	HF	w T2DM\&CVD
1289	Cooked vegetable intake	6e-06	4.2e-05	HF	w T2DM\&CVD
2070	Frequency of tenseness / restlessness in last 2 weeks	5e-06	2e-05	HF	w T2DM\&CVD
22039	MET minutes per week for vigorous activity	0.000152	0.000242	HF	w T2DM\&CVD
6138	Qualifications (NVQ or HND or HNC or equivalent)	0.00164	0.000564	HF	w T2DM\&CVD
4526	Happiness	9.8e-05	6.5e-05	HF	w T2DM\&CVD
30680	Calcium	0.001182	0.000498	HF	w T2DM\&CVD
6156	Manic/hyper symptoms (I was more active than usual)	0.000305	0.000269	HF	w T2DM\&CVD
30130	Monocyte count	0.002473	0.000747	HF	w T2DM\&CVD
20111	Illnesses of siblings (Breast cancer)	0.000793	0.000528	HF	w T2DM\&CVD
1478	Salt added to food	0.001706	0.000709	HF	w T2DM\&CVD
1498	Coffee intake	0.001857	0.000974	HF	w T2DM\&CVD
1309	Fresh fruit intake	0.000438	0.000239	HF	w T2DM\&CVD
20107	Illnesses of father (Severe depression)	0.001449	0.000579	HF	w T2DM\&CVD
1448	Bread type	0.000479	0.000272	HF	w T2DM\&CVD

### Sheet: AF
Data field id	Description	Mean permuted feature importance (change in c-statistic)	Std for permuted feature importance (change in c-statistic)	Outcome	Group
1438	Bread intake	0.001077	0.000433	AF	w T2DM\&CVD
20107	Illnesses of father (Parkinson's disease)	0.000431	0.000421	AF	w T2DM\&CVD
22040	Summed MET minutes per week for all activity	0.000563	0.000431	AF	w T2DM\&CVD
6140	Heating type(s) in home (Gas central heating)	0.000437	0.000119	AF	w T2DM\&CVD
20111	Illnesses of siblings (Prostate cancer)	0.001295	0.000565	AF	w T2DM\&CVD
4581	Financial situation satisfaction	0.000764	0.000322	AF	w T2DM\&CVD
1468	Cereal type	0.00015	0.000308	AF	w T2DM\&CVD
6158	Why reduced smoking (Health precaution)	0.000506	0.000628	AF	w T2DM\&CVD
6143	Transport type for commuting to job workplace (Cycle)	0.000417	0.000385	AF	w T2DM\&CVD
30110	Platelet distribution width	0.00029	0.000196	AF	w T2DM\&CVD
24008	Particulate matter air pollution 2.5-10um; 2010	0.000491	0.000537	AF	w T2DM\&CVD
30030	Haematocrit percentage	0.000773	0.000375	AF	w T2DM\&CVD
20023	Mean time to correctly identify matches	0.001749	0.000599	AF	w T2DM\&CVD
6140	Heating type(s) in home (Portable gas or paraffin heaters)	0.000363	0.000273	AF	w T2DM\&CVD
6141	How are people in household related to participant (Other unrelated)	4.4e-05	7.5e-05	AF	w T2DM\&CVD
1428	Spread type	0.000159	0.000127	AF	w T2DM\&CVD
1369	Beef intake	1.4e-05	0.000132	AF	w T2DM\&CVD
6140	Heating type(s) in home (Electric storage heaters)	0.00037	0.000839	AF	w T2DM\&CVD
6146	Attendance/disability/mobility allowance (Disability living allowance)	0.003774	0.001335	AF	w T2DM\&CVD
6158	Why reduced smoking (Financial reasons)	0.000927	0.000938	AF	w T2DM\&CVD
30680	Calcium	0.002141	0.000619	AF	w T2DM\&CVD
30230	Nucleated red blood cell percentage	0.001661	0.000785	AF	w T2DM\&CVD
24019	Particulate matter air pollution (pm10); 2007	0.000333	0.000209	AF	w T2DM\&CVD
1130	Hands-free device/speakerphone use with mobile phone in last 3 month	1.8e-05	9e-06	AF	w T2DM\&CVD
1180	Morning/evening person (chronotype)	1e-05	0.000153	AF	w T2DM\&CVD
24011	Traffic intensity on the nearest major road	0.001327	0.000592	AF	w T2DM\&CVD
6140	Heating type(s) in home (Solid fuel central heating)	8e-06	5e-06	AF	w T2DM\&CVD
728	Number of vehicles in household	0.000964	0.000602	AF	w T2DM\&CVD
6139	Gas or solid-fuel cooking/heating (An open solid fuel fire that you use regularly in winter time)	0.000604	0.000711	AF	w T2DM\&CVD

### Sheet: Is. Stroke
Data field id	Description	Mean permuted feature importance (change in c-statistic)	Std for permuted feature importance (change in c-statistic)	Outcome	Group
1359	Poultry intake	0.004315	0.002428	Is. Stroke	w T2DM\&CVD
1428	Spread type	0.000527	0.000419	Is. Stroke	w T2DM\&CVD
2654	Non-butter spread type details	0.001517	0.000698	Is. Stroke	w T2DM\&CVD
1418	Milk type used	0.003713	0.002662	Is. Stroke	w T2DM\&CVD
30650	Aspartate aminotransferase	0.004592	0.002434	Is. Stroke	w T2DM\&CVD
6138	Qualifications (CSEs or equivalent)	0.003577	0.001494	Is. Stroke	w T2DM\&CVD
20110	Illnesses of mother (Diabetes)	0.000451	0.000389	Is. Stroke	w T2DM\&CVD
23128	Trunk fat mass	0.000171	0.000101	Is. Stroke	w T2DM\&CVD
2070	Frequency of tenseness / restlessness in last 2 weeks	0.000164	0.000433	Is. Stroke	w T2DM\&CVD
6143	Transport type for commuting to job workplace (Walk)	0.010064	0.001367	Is. Stroke	w T2DM\&CVD
6145	Illness, injury, bereavement, stress in last 2 years (Marital separation/divorce)	2.5e-05	2.5e-05	Is. Stroke	w T2DM\&CVD
20110	Illnesses of mother (High blood pressure)	4e-06	6e-06	Is. Stroke	w T2DM\&CVD
20111	Illnesses of siblings (Diabetes)	0.001585	0.000478	Is. Stroke	w T2DM\&CVD
1980	Worrier / anxious feelings	0.001704	0.000989	Is. Stroke	w T2DM\&CVD
20107	Illnesses of father (Lung cancer)	7.5e-05	0.000279	Is. Stroke	w T2DM\&CVD
England	England	0.000253	0.000571	Is. Stroke	w T2DM\&CVD
6140	Heating type(s) in home (Oil (kerosene) central heating)	0.001883	0.000995	Is. Stroke	w T2DM\&CVD
1140	Difference in mobile phone use compared to two years previously	0.000258	0.000291	Is. Stroke	w T2DM\&CVD
48	Waist circumference	2.3e-05	1.6e-05	Is. Stroke	w T2DM\&CVD
30710	C-reactive protein	0.004918	0.001786	Is. Stroke	w T2DM\&CVD
30100	Mean platelet (thrombocyte) volume	0.001159	0.000578	Is. Stroke	w T2DM\&CVD
30230	Nucleated red blood cell percentage	0.00105	0.000675	Is. Stroke	w T2DM\&CVD
30800	Oestradiol	0.000547	0.000339	Is. Stroke	w T2DM\&CVD
6142	Current employment status (Full or part-time student)	0.001393	0.001534	Is. Stroke	w T2DM\&CVD
22039	MET minutes per week for vigorous activity	0.000865	0.000495	Is. Stroke	w T2DM\&CVD
6156	Manic/hyper symptoms (All of the above)	0.000709	0.000436	Is. Stroke	w T2DM\&CVD
1873	Number of full brothers	0.006533	0.003009	Is. Stroke	w T2DM\&CVD
95	Pulse rate	0.003231	0.000789	Is. Stroke	w T2DM\&CVD
6145	Illness, injury, bereavement, stress in last 2 years (Death of a close relative)	0.001098	0.000483	Is. Stroke	w T2DM\&CVD
2060	Frequency of unenthusiasm / disinterest in last 2 weeks	0.001351	0.001134	Is. Stroke	w T2DM\&CVD
30220	Basophill percentage	0.000884	0.000477	Is. Stroke	w T2DM\&CVD
30670	Urea	0.001107	0.000726	Is. Stroke	w T2DM\&CVD
30820	Rheumatoid factor	0.000129	5e-05	Is. Stroke	w T2DM\&CVD
1920	Mood swings	0.001544	0.001365	Is. Stroke	w T2DM\&CVD
30210	Eosinophill percentage	0.000744	0.000607	Is. Stroke	w T2DM\&CVD
6156	Manic/hyper symptoms (I was more creative or had more ideas than usual)	0.001993	0.001632	Is. Stroke	w T2DM\&CVD
20107	Illnesses of father (High blood pressure)	0.000673	0.000424	Is. Stroke	w T2DM\&CVD
24008	Particulate matter air pollution 2.5-10um; 2010	0.000207	0.0002	Is. Stroke	w T2DM\&CVD
1458	Cereal intake	0.00011	0.000302	Is. Stroke	w T2DM\&CVD
20119	Current employment status - corrected	0.000534	0.00046	Is. Stroke	w T2DM\&CVD
6158	Why reduced smoking (Doctor's advice)	0.000148	0.000428	Is. Stroke	w T2DM\&CVD
6156	Manic/hyper symptoms (I was more active than usual)	0.000633	0.000553	Is. Stroke	w T2DM\&CVD
4642	Ever manic/hyper for 2 days	0.000492	0.000899	Is. Stroke	w T2DM\&CVD
1210	Snoring	0.001579	0.000592	Is. Stroke	w T2DM\&CVD
6145	Illness, injury, bereavement, stress in last 2 years (Serious illness, injury or assault of a close relative)	0.000691	0.000477	Is. Stroke	w T2DM\&CVD
20111	Illnesses of siblings (Lung cancer)	0.001702	0.001149	Is. Stroke	w T2DM\&CVD
6158	Why reduced smoking (Illness or ill health)	0.000402	0.000495	Is. Stroke	w T2DM\&CVD
20111	Illnesses of siblings (Breast cancer)	0.003287	0.001118	Is. Stroke	w T2DM\&CVD
1548	Variation in diet	8e-06	1.6e-05	Is. Stroke	w T2DM\&CVD
20110	Illnesses of mother (Bowel cancer)	0.000179	0.00014	Is. Stroke	w T2DM\&CVD
6140	Heating type(s) in home (Portable gas or paraffin heaters)	0.000518	0.000624	Is. Stroke	w T2DM\&CVD
6139	Gas or solid-fuel cooking/heating (A gas hob or gas cooker)	0.000231	0.000395	Is. Stroke	w T2DM\&CVD
22040	Summed MET minutes per week for all activity	0.00062	0.000173	Is. Stroke	w T2DM\&CVD
30740	Glucose	0.004902	0.001587	Is. Stroke	w T2DM\&CVD
1160	Sleep duration	0.000589	0.00036	Is. Stroke	w T2DM\&CVD
699	Length of time at current address	0.00032	0.000409	Is. Stroke	w T2DM\&CVD
26414	Education score	0.006923	0.001747	Is. Stroke	w T2DM\&CVD
5386	Number of unenthusiastic/disinterested episodes	0.000453	0.000334	Is. Stroke	w T2DM\&CVD
1508	Coffee type	0.000181	0.000259	Is. Stroke	w T2DM\&CVD
2090	Seen doctor (GP) for nerves, anxiety, tension or depression	4.1e-05	0.000175	Is. Stroke	w T2DM\&CVD
20110	Illnesses of mother (Parkinson's disease)	0.000769	0.000342	Is. Stroke	w T2DM\&CVD
6157	Why stopped smoking (Health precaution)	0.000283	0.000317	Is. Stroke	w T2DM\&CVD
2030	Guilty feelings	0.003167	0.001567	Is. Stroke	w T2DM\&CVD
1438	Bread intake	0.001603	0.001236	Is. Stroke	w T2DM\&CVD
6142	Current employment status (Looking after home and/or family)	6.4e-05	0.000745	Is. Stroke	w T2DM\&CVD
1369	Beef intake	0.001534	0.000518	Is. Stroke	w T2DM\&CVD
20110	Illnesses of mother (Lung cancer)	0.000961	0.001334	Is. Stroke	w T2DM\&CVD
20111	Illnesses of siblings (Chronic bronchitis/emphysema)	0.001767	0.001282	Is. Stroke	w T2DM\&CVD
30870	Triglycerides	0.00038	0.000812	Is. Stroke	w T2DM\&CVD
26415	Housing score	0.001333	0.000507	Is. Stroke	w T2DM\&CVD
30810	Phosphate	0.007449	0.002507	Is. Stroke	w T2DM\&CVD
1488	Tea intake	0.004561	0.000993	Is. Stroke	w T2DM\&CVD
6141	How are people in household related to participant (Other unrelated)	4e-06	1.2e-05	Is. Stroke	w T2DM\&CVD
6156	Manic/hyper symptoms (I was more talkative than usual)	0.001605	0.000893	Is. Stroke	w T2DM\&CVD
806	Job involves mainly walking or standing	0.000175	0.000213	Is. Stroke	w T2DM\&CVD
6141	How are people in household related to participant (Mother and/or father)	0.00283	0.000987	Is. Stroke	w T2DM\&CVD
24010	Inverse distance to the nearest road	0.000115	0.000179	Is. Stroke	w T2DM\&CVD
1279	Exposure to tobacco smoke outside home	0.002192	0.000755	Is. Stroke	w T2DM\&CVD
1883	Number of full sisters	0.000936	0.001065	Is. Stroke	w T2DM\&CVD
6143	Transport type for commuting to job workplace (Cycle)	0.001163	0.001152	Is. Stroke	w T2DM\&CVD
6143	Transport type for commuting to job workplace (Public transport)	0.009787	0.00365	Is. Stroke	w T2DM\&CVD
826	Job involves shift work	0.000192	0.000262	Is. Stroke	w T2DM\&CVD
4620	Number of depression episodes	0.000156	6.1e-05	Is. Stroke	w T2DM\&CVD
6141	How are people in household related to participant (Grandparent)	0.000324	0.00055	Is. Stroke	w T2DM\&CVD
1150	Usual side of head for mobile phone use	0.000623	0.000206	Is. Stroke	w T2DM\&CVD
6139	Gas or solid-fuel cooking/heating (An open solid fuel fire that you use regularly in winter time)	0.001331	0.001421	Is. Stroke	w T2DM\&CVD
1170	Getting up in morning	0.002847	0.001431	Is. Stroke	w T2DM\&CVD
845	Age completed full time education	0.005572	0.00197	Is. Stroke	w T2DM\&CVD
1329	Oily fish intake	0.003783	0.001888	Is. Stroke	w T2DM\&CVD
30200	Neutrophill percentage	0.003657	0.001563	Is. Stroke	w T2DM\&CVD
6141	How are people in household related to participant (Husband, wife or partner)	0.003997	0.001722	Is. Stroke	w T2DM\&CVD
1200	Sleeplessness / insomnia	9.8e-05	0.000674	Is. Stroke	w T2DM\&CVD
30890	Vitamin D	0.000321	0.00026	Is. Stroke	w T2DM\&CVD
1349	Processed meat intake	0.001201	0.000975	Is. Stroke	w T2DM\&CVD
24012	Inverse distance to the nearest major road	2.5e-05	0.000276	Is. Stroke	w T2DM\&CVD
6158	Why reduced smoking (Not applicable)	0.000268	0.000512	Is. Stroke	w T2DM\&CVD
1389	Pork intake	0.003641	0.001754	Is. Stroke	w T2DM\&CVD
