## Appendix Data 5 for "Identifying and ranking novel independent features for cardiovascular disease prediction in people with type 2 diabetes"

### Sheet: CVD+AF+HF
Data field id	Description	Mean permuted feature importance (change in c-statistic)	Std for permuted feature importance (change in c-statistic)	Outcome	Group
6140	Heating type(s) in home (Electric storage heaters)	4.5e-05	2.1e-05	CVD+AF+HF	w T2DM
30130	Monocyte count	9e-05	1.9e-05	CVD+AF+HF	w T2DM
30130	Monocyte count	0.000193	0.000226	CVD+AF+HF	w T2DM\&CVD
6140	Heating type(s) in home (Electric storage heaters)	0.000442	0.000387	CVD+AF+HF	w T2DM\&CVD

### Sheet: CVD
Data field id	Description	Mean permuted feature importance (change in c-statistic)	Std for permuted feature importance (change in c-statistic)	Outcome	Group

### Sheet: CHD
Data field id	Description	Mean permuted feature importance (change in c-statistic)	Std for permuted feature importance (change in c-statistic)	Outcome	Group
2010	Suffer from 'nerves'	0.000884	0.000268	CHD	w T2DM
2020	Loneliness, isolation	0.000127	7.2e-05	CHD	w T2DM
2020	Loneliness, isolation	2e-05	3e-05	CHD	w T2DM\&CVD
2010	Suffer from 'nerves'	0.000135	0.000235	CHD	w T2DM\&CVD

### Sheet: HF
Data field id	Description	Mean permuted feature importance (change in c-statistic)	Std for permuted feature importance (change in c-statistic)	Outcome	Group
20107	Illnesses of father (Parkinson's disease)	3.3e-05	1.6e-05	HF	w T2DM
24015	Sum of road length of major roads within 100m	0.000335	0.000228	HF	w T2DM
1528	Water intake	0.000152	0.000165	HF	w T2DM
20111	Illnesses of siblings (Stroke)	0.000947	0.000592	HF	w T2DM
1518	Hot drink temperature	5.2e-05	0.000286	HF	w T2DM
20110	Illnesses of mother (Chronic bronchitis/emphysema)	0.000794	0.000573	HF	w T2DM
1990	Tense / 'highly strung'	1.3e-05	1.5e-05	HF	w T2DM
4079	Diastolic blood pressure	1.1e-05	4.7e-05	HF	w T2DM
47	Hand grip strength (right)	0.003214	0.001303	HF	w T2DM
1140	Difference in mobile phone use compared to two years previously	0.003573	0.001187	HF	w T2DM
1518	Hot drink temperature	9e-06	1.6e-05	HF	w T2DM\&CVD
47	Hand grip strength (right)	4.1e-05	8.5e-05	HF	w T2DM\&CVD
20111	Illnesses of siblings (Stroke)	0.000285	0.00022	HF	w T2DM\&CVD
20110	Illnesses of mother (Chronic bronchitis/emphysema)	0.000135	8.5e-05	HF	w T2DM\&CVD
24015	Sum of road length of major roads within 100m	0.00151	0.000362	HF	w T2DM\&CVD
20107	Illnesses of father (Parkinson's disease)	0.000266	0.000198	HF	w T2DM\&CVD
1990	Tense / 'highly strung'	0.00022	0.000194	HF	w T2DM\&CVD
4079	Diastolic blood pressure	0.001491	0.00083	HF	w T2DM\&CVD
1528	Water intake	0.000331	0.000368	HF	w T2DM\&CVD
1140	Difference in mobile phone use compared to two years previously	0.0018	0.000816	HF	w T2DM\&CVD

### Sheet: AF
Data field id	Description	Mean permuted feature importance (change in c-statistic)	Std for permuted feature importance (change in c-statistic)	Outcome	Group
20111	Illnesses of siblings (Severe depression)	0.001437	0.00059	AF	w T2DM
20111	Illnesses of siblings (Breast cancer)	0.001524	0.000438	AF	w T2DM
30130	Monocyte count	0.000955	0.000375	AF	w T2DM
20110	Illnesses of mother (Breast cancer)	7.2e-05	0.000191	AF	w T2DM
20107	Illnesses of father (Chronic bronchitis/emphysema)	0.00022	0.000174	AF	w T2DM
6139	Gas or solid-fuel cooking/heating (A gas fire that you use regularly in winter time)	0.001044	0.00048	AF	w T2DM
4674	Private healthcare	4.2e-05	7.7e-05	AF	w T2DM
1279	Exposure to tobacco smoke outside home	5.8e-05	8.1e-05	AF	w T2DM
6141	How are people in household related to participant (Mother and/or father)	1.2e-05	8.5e-05	AF	w T2DM
1418	Milk type used	9e-06	3.3e-05	AF	w T2DM
398	Number of correct matches in round	5.4e-05	0.000258	AF	w T2DM
1970	Nervous feelings	0.000213	0.000274	AF	w T2DM
6138	Qualifications (A levels/AS levels or equivalent)	9.2e-05	5.4e-05	AF	w T2DM
30800	Oestradiol	7.5e-05	5.9e-05	AF	w T2DM
1990	Tense / 'highly strung'	0.000395	0.000368	AF	w T2DM
1349	Processed meat intake	0.000461	0.000418	AF	w T2DM
6145	Illness, injury, bereavement, stress in last 2 years (Financial difficulties)	1.9e-05	7.6e-05	AF	w T2DM
1458	Cereal intake	0.000584	0.000541	AF	w T2DM
6139	Gas or solid-fuel cooking/heating (A gas hob or gas cooker)	0.00026	0.000271	AF	w T2DM
30800	Oestradiol	2.5e-05	0.000105	AF	w T2DM\&CVD
1349	Processed meat intake	0.00089	0.000404	AF	w T2DM\&CVD
6139	Gas or solid-fuel cooking/heating (A gas hob or gas cooker)	0.000607	0.000347	AF	w T2DM\&CVD
1990	Tense / 'highly strung'	0.000782	0.000528	AF	w T2DM\&CVD
398	Number of correct matches in round	0.000134	8.4e-05	AF	w T2DM\&CVD
20111	Illnesses of siblings (Breast cancer)	0.001287	0.000526	AF	w T2DM\&CVD
20107	Illnesses of father (Chronic bronchitis/emphysema)	0.000178	0.000121	AF	w T2DM\&CVD
20111	Illnesses of siblings (Severe depression)	0.001377	0.000689	AF	w T2DM\&CVD
30130	Monocyte count	0.000439	0.000458	AF	w T2DM\&CVD
1970	Nervous feelings	0.000587	0.000769	AF	w T2DM\&CVD
1418	Milk type used	0.000749	0.000822	AF	w T2DM\&CVD
20110	Illnesses of mother (Breast cancer)	0.001153	0.000803	AF	w T2DM\&CVD
6145	Illness, injury, bereavement, stress in last 2 years (Financial difficulties)	3.7e-05	2.2e-05	AF	w T2DM\&CVD
4674	Private healthcare	3.8e-05	6.5e-05	AF	w T2DM\&CVD
6139	Gas or solid-fuel cooking/heating (A gas fire that you use regularly in winter time)	0.000165	0.00011	AF	w T2DM\&CVD
6138	Qualifications (A levels/AS levels or equivalent)	6.5e-05	0.000181	AF	w T2DM\&CVD
1279	Exposure to tobacco smoke outside home	0.001778	0.001112	AF	w T2DM\&CVD
1458	Cereal intake	7.1e-05	5e-05	AF	w T2DM\&CVD
6141	How are people in household related to participant (Mother and/or father)	0.000151	0.000135	AF	w T2DM\&CVD

### Sheet: Is. Stroke
Data field id	Description	Mean permuted feature importance (change in c-statistic)	Std for permuted feature importance (change in c-statistic)	Outcome	Group
30680	Calcium	0.003971	0.001201	Is. Stroke	w T2DM
2020	Loneliness, isolation	4.8e-05	4.8e-05	Is. Stroke	w T2DM
6157	Why stopped smoking (Financial reasons)	0.007803	0.003727	Is. Stroke	w T2DM
1468	Cereal type	9.2e-05	0.000119	Is. Stroke	w T2DM
20107	Illnesses of father (Heart disease)	0.006596	0.002116	Is. Stroke	w T2DM
4537	Work/job satisfaction	0.000143	0.000137	Is. Stroke	w T2DM
6139	Gas or solid-fuel cooking/heating (A gas fire that you use regularly in winter time)	0.000935	0.00055	Is. Stroke	w T2DM
20111	Illnesses of siblings (Bowel cancer)	0.000728	0.000566	Is. Stroke	w T2DM
6158	Why reduced smoking (Financial reasons)	0.001645	0.000678	Is. Stroke	w T2DM
20107	Illnesses of father (Alzheimer's disease/dementia)	0.000344	0.000364	Is. Stroke	w T2DM
20110	Illnesses of mother (Heart disease)	0.000591	0.000574	Is. Stroke	w T2DM
1339	Non-oily fish intake	0.001652	0.000879	Is. Stroke	w T2DM
47	Hand grip strength (right)	0.000955	0.00094	Is. Stroke	w T2DM
1309	Fresh fruit intake	3.4e-05	0.000787	Is. Stroke	w T2DM
30530	Sodium in urine	0.002228	0.00049	Is. Stroke	w T2DM
1130	Hands-free device/speakerphone use with mobile phone in last 3 month	0.001364	0.001001	Is. Stroke	w T2DM
6194	Age stopped smoking cigarettes (current cigar/pipe or previous cigarette smoker)	4.7e-05	5.8e-05	Is. Stroke	w T2DM
30860	Total protein	0.008407	0.002913	Is. Stroke	w T2DM
6145	Illness, injury, bereavement, stress in last 2 years (Death of a spouse or partner)	0.002174	0.001796	Is. Stroke	w T2DM
1220	Daytime dozing / sleeping (narcolepsy)	2e-05	0.000451	Is. Stroke	w T2DM
30530	Sodium in urine	0.000554	0.000591	Is. Stroke	w T2DM\&CVD
6145	Illness, injury, bereavement, stress in last 2 years (Death of a spouse or partner)	0.000401	0.000409	Is. Stroke	w T2DM\&CVD
1339	Non-oily fish intake	8.5e-05	0.000661	Is. Stroke	w T2DM\&CVD
1130	Hands-free device/speakerphone use with mobile phone in last 3 month	0.000336	0.000317	Is. Stroke	w T2DM\&CVD
20111	Illnesses of siblings (Bowel cancer)	0.000125	0.000952	Is. Stroke	w T2DM\&CVD
20110	Illnesses of mother (Heart disease)	1.8e-05	3.6e-05	Is. Stroke	w T2DM\&CVD
1309	Fresh fruit intake	1.7e-05	9.2e-05	Is. Stroke	w T2DM\&CVD
6139	Gas or solid-fuel cooking/heating (A gas fire that you use regularly in winter time)	0.000151	0.000169	Is. Stroke	w T2DM\&CVD
6194	Age stopped smoking cigarettes (current cigar/pipe or previous cigarette smoker)	7.5e-05	0.000106	Is. Stroke	w T2DM\&CVD
20107	Illnesses of father (Alzheimer's disease/dementia)	0.004288	0.002068	Is. Stroke	w T2DM\&CVD
30860	Total protein	0.000308	0.000157	Is. Stroke	w T2DM\&CVD
6157	Why stopped smoking (Financial reasons)	1.7e-05	9e-06	Is. Stroke	w T2DM\&CVD
6158	Why reduced smoking (Financial reasons)	0.00047	0.000496	Is. Stroke	w T2DM\&CVD
47	Hand grip strength (right)	0.005743	0.001445	Is. Stroke	w T2DM\&CVD
20107	Illnesses of father (Heart disease)	0.000194	0.000748	Is. Stroke	w T2DM\&CVD
4537	Work/job satisfaction	0.000892	0.000684	Is. Stroke	w T2DM\&CVD
1468	Cereal type	0.000372	0.000374	Is. Stroke	w T2DM\&CVD
30680	Calcium	0.001607	0.001142	Is. Stroke	w T2DM\&CVD
2020	Loneliness, isolation	0.002725	0.001097	Is. Stroke	w T2DM\&CVD
1220	Daytime dozing / sleeping (narcolepsy)	9.9e-05	0.000121	Is. Stroke	w T2DM\&CVD
